# Real-world evaluation of deep learning algorithms to classify functional pathogenic germline variants

**DOI:** 10.1101/2024.04.05.24305402

**Authors:** Ryan D. Chow, Ravi B. Parikh, Katherine L. Nathanson

**Affiliations:** Department of Medicine, Hospital of the University of Pennsylvania, Philadelphia, PA, USA; Division of Health Policy, Perelman School of Medicine, University of Pennsylvania, Philadelphia, PA, USA; Penn Center for Cancer Care Innovation, Abramson Cancer Center, Philadelphia, PA, USA; Division of Hematology and Oncology, Perelman School of Medicine, University of Pennsylvania, Philadelphia, PA, USA; Corporal Michael J. Crescenz VA Medical Center, Philadelphia, PA, USA; Basser Center for BRCA, Abramson Cancer Center, Perelman School of Medicine, University of Pennsylvania, Philadelphia, PA, USA; Division of Translational Medicine and Human Genetics, Department of Medicine, Perelman School of Medicine, University of Pennsylvania, Philadelphia, PA, USA

## Abstract

Deep learning models for variant pathogenicity prediction can recapitulate expert-curated annotations, but their performance remains unexplored on actual disease phenotypes in a real-world setting. Here, we apply three state-of-the-art pathogenicity prediction models to classify hereditary breast cancer gene variants in the UK Biobank. Predicted pathogenic variants in *BRCA1, BRCA2* and *PALB2*, but not *ATM* and *CHEK2*, were associated with increased breast cancer risk. We explored gene-specific score thresholds for variant pathogenicity, finding that they could improve model performance. However, when specifically tasked with classifying variants of uncertain significance, the deep learning models were generally of limited clinical utility.
