## Supplemental Tables 1-4 for "Real-world evaluation of deep learning algorithms to classify functional pathogenic germline variants"

### Sheet: S1
Table S1: ClinVar annotations
gene	ClinVarLabel	variant_ct	variantLevel_pct	participantLevel_pct
BRCA1	benign	121	34.2776	99.1
BRCA1	VUS	225	63.7394	0.88
BRCA1	pathogenic	7	1.983	0.013
BRCA2	benign	135	19.2308	97
BRCA2	VUS	560	79.7721	2.97
BRCA2	pathogenic	7	0.997151	0.03
ATM	benign	23	3.8526	85.1
ATM	VUS	562	94.1374	14.8
ATM	pathogenic	12	2.01005	0.103
CHEK2	benign	1	0.657895	5.77
CHEK2	VUS	147	96.7105	88.2
CHEK2	pathogenic	4	2.63158	6.01
PALB2	benign	10	3.7037	74.2
PALB2	VUS	260	96.2963	25.8
PALB2	pathogenic	0	0	0

### Sheet: S2
Table S2: Comparison of deep learning models against ClinVar annotations, at the variant-level
gene	ModelLabel	ClinVarLabel	value	classifier
BRCA1	ambiguous	benign_pct	6.61157	AM
BRCA1	benign	benign_pct	92.562	AM
BRCA1	pathogenic	benign_pct	0.826446	AM
BRCA1	ambiguous	pathogenic_pct	0	AM
BRCA1	benign	pathogenic_pct	14.2857	AM
BRCA1	pathogenic	pathogenic_pct	85.7143	AM
BRCA1	ambiguous	VUS_pct	4.88889	AM
BRCA1	benign	VUS_pct	90.2222	AM
BRCA1	pathogenic	VUS_pct	4.88889	AM
BRCA1	benign	benign_pct	43.8017	EVE
BRCA1	pathogenic	benign_pct	23.1405	EVE
BRCA1	ambiguous	benign_pct	33.0579	EVE
BRCA1	benign	pathogenic_pct	0	EVE
BRCA1	pathogenic	pathogenic_pct	85.7143	EVE
BRCA1	ambiguous	pathogenic_pct	14.2857	EVE
BRCA1	benign	VUS_pct	42.6667	EVE
BRCA1	pathogenic	VUS_pct	26.2222	EVE
BRCA1	ambiguous	VUS_pct	31.1111	EVE
BRCA1	benign	benign_pct	94.2149	ESM1b
BRCA1	pathogenic	benign_pct	5.78512	ESM1b
BRCA1	benign	pathogenic_pct	14.2857	ESM1b
BRCA1	pathogenic	pathogenic_pct	85.7143	ESM1b
BRCA1	benign	VUS_pct	94.6667	ESM1b
BRCA1	pathogenic	VUS_pct	5.33333	ESM1b
BRCA2	ambiguous	benign_pct	3.7037	AM
BRCA2	benign	benign_pct	92.5926	AM
BRCA2	pathogenic	benign_pct	3.7037	AM
BRCA2	ambiguous	pathogenic_pct	0	AM
BRCA2	benign	pathogenic_pct	14.2857	AM
BRCA2	pathogenic	pathogenic_pct	85.7143	AM
BRCA2	ambiguous	VUS_pct	4.82143	AM
BRCA2	benign	VUS_pct	89.1071	AM
BRCA2	pathogenic	VUS_pct	6.07143	AM
BRCA2	benign	benign_pct	40.7407	EVE
BRCA2	pathogenic	benign_pct	6.66667	EVE
BRCA2	ambiguous	benign_pct	52.5926	EVE
BRCA2	benign	pathogenic_pct	14.2857	EVE
BRCA2	pathogenic	pathogenic_pct	85.7143	EVE
BRCA2	ambiguous	pathogenic_pct	0	EVE
BRCA2	benign	VUS_pct	37.3214	EVE
BRCA2	pathogenic	VUS_pct	13.0357	EVE
BRCA2	ambiguous	VUS_pct	49.6429	EVE
BRCA2	benign	benign_pct	94.0741	ESM1b
BRCA2	pathogenic	benign_pct	5.92593	ESM1b
BRCA2	benign	pathogenic_pct	14.2857	ESM1b
BRCA2	pathogenic	pathogenic_pct	85.7143	ESM1b
BRCA2	benign	VUS_pct	90	ESM1b
BRCA2	pathogenic	VUS_pct	10	ESM1b
ATM	ambiguous	benign_pct	13.0435	AM
ATM	benign	benign_pct	82.6087	AM
ATM	pathogenic	benign_pct	4.34783	AM
ATM	ambiguous	pathogenic_pct	25	AM
ATM	benign	pathogenic_pct	25	AM
ATM	pathogenic	pathogenic_pct	50	AM
ATM	ambiguous	VUS_pct	9.96441	AM
ATM	benign	VUS_pct	79.1815	AM
ATM	pathogenic	VUS_pct	10.8541	AM
ATM	benign	benign_pct	65.2174	EVE
ATM	pathogenic	benign_pct	4.34783	EVE
ATM	ambiguous	benign_pct	30.4348	EVE
ATM	benign	pathogenic_pct	0	EVE
ATM	pathogenic	pathogenic_pct	66.6667	EVE
ATM	ambiguous	pathogenic_pct	33.3333	EVE
ATM	benign	VUS_pct	43.7722	EVE
ATM	pathogenic	VUS_pct	16.726	EVE
ATM	ambiguous	VUS_pct	39.5018	EVE
ATM	benign	benign_pct	95.6522	ESM1b
ATM	pathogenic	benign_pct	4.34783	ESM1b
ATM	benign	pathogenic_pct	33.3333	ESM1b
ATM	pathogenic	pathogenic_pct	66.6667	ESM1b
ATM	benign	VUS_pct	85.5872	ESM1b
ATM	pathogenic	VUS_pct	14.4128	ESM1b
CHEK2	ambiguous	benign_pct	100	AM
CHEK2	benign	benign_pct	0	AM
CHEK2	pathogenic	benign_pct	0	AM
CHEK2	ambiguous	pathogenic_pct	0	AM
CHEK2	benign	pathogenic_pct	0	AM
CHEK2	pathogenic	pathogenic_pct	100	AM
CHEK2	ambiguous	VUS_pct	10.8844	AM
CHEK2	benign	VUS_pct	52.381	AM
CHEK2	pathogenic	VUS_pct	36.7347	AM
CHEK2	ambiguous	benign_pct	NA	EVE
CHEK2	benign	benign_pct	NA	EVE
CHEK2	pathogenic	benign_pct	NA	EVE
CHEK2	ambiguous	pathogenic_pct	NA	EVE
CHEK2	benign	pathogenic_pct	NA	EVE
CHEK2	pathogenic	pathogenic_pct	NA	EVE
CHEK2	ambiguous	VUS_pct	NA	EVE
CHEK2	benign	VUS_pct	NA	EVE
CHEK2	pathogenic	VUS_pct	NA	EVE
CHEK2	benign	benign_pct	100	ESM1b
CHEK2	pathogenic	benign_pct	0	ESM1b
CHEK2	benign	pathogenic_pct	25	ESM1b
CHEK2	pathogenic	pathogenic_pct	75	ESM1b
CHEK2	benign	VUS_pct	41.4966	ESM1b
CHEK2	pathogenic	VUS_pct	58.5034	ESM1b
PALB2	ambiguous	benign_pct	20	AM
PALB2	benign	benign_pct	80	AM
PALB2	pathogenic	benign_pct	0	AM
PALB2	ambiguous	pathogenic_pct	NA	AM
PALB2	benign	pathogenic_pct	NA	AM
PALB2	pathogenic	pathogenic_pct	NA	AM
PALB2	ambiguous	VUS_pct	6.53846	AM
PALB2	benign	VUS_pct	84.2308	AM
PALB2	pathogenic	VUS_pct	9.23077	AM
PALB2	benign	benign_pct	40	EVE
PALB2	pathogenic	benign_pct	20	EVE
PALB2	ambiguous	benign_pct	40	EVE
PALB2	benign	pathogenic_pct	NA	EVE
PALB2	pathogenic	pathogenic_pct	NA	EVE
PALB2	ambiguous	pathogenic_pct	NA	EVE
PALB2	benign	VUS_pct	41.9231	EVE
PALB2	pathogenic	VUS_pct	21.1538	EVE
PALB2	ambiguous	VUS_pct	36.9231	EVE
PALB2	benign	benign_pct	70	ESM1b
PALB2	pathogenic	benign_pct	30	ESM1b
PALB2	benign	pathogenic_pct	NA	ESM1b
PALB2	pathogenic	pathogenic_pct	NA	ESM1b
PALB2	benign	VUS_pct	75.7692	ESM1b
PALB2	pathogenic	VUS_pct	24.2308	ESM1b

### Sheet: S3
Table S3: Firth's penalized logistic regression of variant pathogenicity and age with breast cancer risk
category	gene	classifier_beta	classifier_beta.lowCI	classifier_beta.hiCI	classifier_p.value	pctVUS	age_beta	age_beta.lowCI	age_beta.hiCI	age_p.value
ClinVar	BRCA1	1.9613	1.0596	2.74885	0.000118386	0.887939	0.510985	0.464561	0.557563	0
AM	BRCA1	0.919935	0.218278	1.51341	0.0124082	3.38346	0.509013	0.461951	0.556235	0
EVE	BRCA1	0.0511733	-0.119911	0.214276	0.55097	1.80364	0.512374	0.460034	0.56491	0
ESM1b	BRCA1	0.0846082	-0.512991	0.592005	0.765132	0	0.512213	0.465934	0.558646	0
Composite_AM	BRCA1	0.928906	0.226935	1.52286	0.0117029	0.043632	0.512738	0.466453	0.559177	0
Composite_EVE	BRCA1	0.346422	-0.0999525	0.742123	0.122986	0.345656	0.511226	0.464901	0.557705	0
Composite_ESM1b	BRCA1	0.875952	0.135547	1.49615	0.0226372	0	0.512275	0.465995	0.558709	0
CV.VUS_AM	BRCA1	0.474506	-0.840942	1.46203	0.433301	4.91385	0.755924	0.168952	1.38034	0.0112175
CV.VUS_EVE	BRCA1	0.514895	-0.181216	1.20651	0.14524	38.9279	0.547924	-0.148935	1.28636	0.124324
CV.VUS_ESM1b	BRCA1	0.205998	-1.38962	1.31916	0.762486	0	0.684354	0.107262	1.29455	0.0197873
ClinVar	BRCA2	1.88546	1.31877	2.40124	1.05e-08	2.92449	0.52941	0.489748	0.569191	0
AM	BRCA2	0.444683	0.203263	0.670741	0.000446886	0.327215	0.530015	0.490875	0.569271	0
EVE	BRCA2	0.0827714	-0.0562739	0.216733	0.239722	53.9938	0.505848	0.448494	0.563444	0
ESM1b	BRCA2	0.299303	0.060527	0.522748	0.0148521	0	0.530985	0.491895	0.570192	0
Composite_AM	BRCA2	0.749833	0.380772	1.08565	0.000150993	0.283907	0.530099	0.490959	0.569355	0
Composite_EVE	BRCA2	0.386742	0.112406	0.641194	0.00652353	2.27246	0.528935	0.489418	0.56857	0
Composite_ESM1b	BRCA2	0.573016	0.235777	0.881468	0.0012536	0	0.530858	0.491767	0.570065	0
CV.VUS_AM	BRCA2	0.263673	-0.269951	0.732719	0.316159	9.70794	0.565747	0.325214	0.811087	3.31487e-06
CV.VUS_EVE	BRCA2	0.0778477	-0.375446	0.535913	0.736615	77.7046	0.493247	0.0331423	0.970198	0.0354945
CV.VUS_ESM1b	BRCA2	0.168287	-0.289532	0.578612	0.454952	0	0.592826	0.362941	0.82731	3.27544e-07
ClinVar	ATM	1.008	0.392494	1.54118	0.00222112	14.9171	0.50372	0.44052	0.567201	0
AM	ATM	0.080574	-0.0267469	0.185139	0.139853	11.6682	0.529219	0.467522	0.591197	0
EVE	ATM	0.0368902	-0.0669639	0.140292	0.485615	68.6407	0.482533	0.378455	0.587257	0
ESM1b	ATM	0.0894352	-0.0512907	0.224972	0.209738	0	0.528959	0.47053	0.58764	0
Composite_AM	ATM	0.13425	-0.0816918	0.337666	0.217727	5.35623	0.517937	0.45814	0.57799	0
Composite_EVE	ATM	0.112443	-0.0861764	0.300484	0.261412	8.54136	0.5101	0.4491	0.571364	0
Composite_ESM1b	ATM	0.0773314	-0.0672375	0.216398	0.290036	0	0.52881	0.47038	0.587491	0
CV.VUS_AM	ATM	-0.0265641	-0.276222	0.211053	0.830119	35.9067	0.637477	0.45376	0.824045	5.7202e-12
CV.VUS_EVE	ATM	0.0514605	-0.196618	0.292798	0.680759	57.2589	0.5934	0.36187	0.82916	4.02251e-07
CV.VUS_ESM1b	ATM	0.0402973	-0.128836	0.205508	0.637377	0	0.672589	0.519793	0.827531	0
ClinVar	CHEK2	1.32975	0.511635	2.25683	0.00112051	87.963	-0.421576	-1.20864	0.33405	0.275797
AM	CHEK2	0.239611	-0.0517478	0.52608	0.106314	13.2459	0.371705	0.0872158	0.660584	0.0103374
EVE	CHEK2	NA	NA	NA	NA	NA	NA	NA	NA	NA
ESM1b	CHEK2	0.130727	-0.138647	0.402132	0.34199	0	0.339023	0.0687322	0.612555	0.0138815
Composite_AM	CHEK2	0.282894	-0.00576386	0.566153	0.0546953	7.17593	0.371411	0.0923021	0.65426	0.00902293
Composite_EVE	CHEK2	NA	NA	NA	NA	NA	NA	NA	NA	NA
Composite_ESM1b	CHEK2	0.141596	-0.127876	0.413293	0.303572	0	0.338604	0.0683447	0.612106	0.0139889
CV.VUS_AM	CHEK2	0.124502	-0.201146	0.439628	0.448436	8.15789	0.478377	0.175495	0.787411	0.0018942
CV.VUS_EVE	CHEK2	NA	NA	NA	NA	NA	NA	NA	NA	NA
CV.VUS_ESM1b	CHEK2	-0.00461778	-0.29303	0.284749	0.974972	0	0.429233	0.137723	0.725953	0.00381518
ClinVar	PALB2	NA	NA	NA	NA	25.9364	NA	NA	NA	NA
AM	PALB2	0.362981	0.121131	0.58995	0.00379834	4.07981	0.533073	0.453604	0.612991	0
EVE	PALB2	0.0745894	-0.0152071	0.163378	0.103173	13.0518	0.492381	0.409929	0.575289	0
ESM1b	PALB2	0.214746	0.0946945	0.331632	0.00052358	0	0.515379	0.438066	0.593107	0
Composite_AM	PALB2	0.35192	0.110239	0.578696	0.004921	0.493018	0.518973	0.441418	0.596947	0
Composite_EVE	PALB2	0.192566	-0.00638741	0.38139	0.0576092	3.87797	0.508311	0.429708	0.587344	0
Composite_ESM1b	PALB2	0.286671	0.0907305	0.472886	0.00460568	0	0.517241	0.439942	0.594954	0
CV.VUS_AM	PALB2	0.373446	0.12224	0.61115	0.00406306	1.90087	0.572821	0.419328	0.728052	1.49325e-13
CV.VUS_EVE	PALB2	0.188884	-0.0243076	0.393741	0.0817466	14.9518	0.534893	0.372754	0.699	6.73817e-11
CV.VUS_ESM1b	PALB2	0.311524	0.103452	0.511345	0.00368885	0	0.564662	0.413131	0.717862	1.64646e-13

### Sheet: S4
Table S4: Firth's penalized logistic regression of variant pathogenicity and age with ovarian/fallopian cancer risk
category	gene	classifier_beta	classifier_beta.lowCI	classifier_beta.hiCI	classifier_p.value	pctVUS	age_beta	age_beta.lowCI	age_beta.hiCI	age_p.value
ClinVar	BRCA1	2.87007	1.55329	3.8634	0.000301667	0.887939	0.545333	0.432757	0.658998	0
AM	BRCA1	1.23639	-0.332576	2.29059	0.106979	3.38346	0.526841	0.413082	0.64168	0
EVE	BRCA1	0.115784	-0.296605	0.481385	0.565046	1.80364	0.516817	0.39117	0.643738	3.33067e-16
ESM1b	BRCA1	0.795578	-0.302313	1.6095	0.138562	0	0.54314	0.430865	0.656494	0
Composite_AM	BRCA1	1.59782	0.316028	2.51978	0.0188988	0.043632	0.545545	0.433198	0.658976	0
Composite_EVE	BRCA1	0.481636	-0.614785	1.29284	0.347144	0.345656	0.543216	0.430719	0.656797	0
Composite_ESM1b	BRCA1	1.65093	0.368281	2.57463	0.0160119	0	0.543289	0.431013	0.656644	0
CV.VUS_AM	BRCA1	0.607173	-4.2738	2.80014	0.705799	4.91385	0.381177	-1.25741	2.17474	0.643225
CV.VUS_EVE	BRCA1	1.8032	-1.13869	6.79043	0.227126	38.9279	-1.2327	-6.22044	1.71024	0.416503
CV.VUS_ESM1b	BRCA1	0.563288	-4.3109	2.71393	0.723394	0	0.0411406	-1.51113	1.59326	0.956666
ClinVar	BRCA2	2.53179	1.62121	3.26267	6.29e-06	2.92449	0.517304	0.422694	0.612655	0
AM	BRCA2	0.619062	0.0713985	1.08556	0.0283468	0.327215	0.517586	0.423689	0.612216	0
EVE	BRCA2	0.0413921	-0.29953	0.350736	0.803618	53.9938	0.494137	0.359932	0.629791	3.13194e-13
ESM1b	BRCA2	0.400863	-0.166316	0.880945	0.155591	0	0.516525	0.422741	0.611037	0
Composite_AM	BRCA2	1.41586	0.767252	1.95659	0.000113809	0.283907	0.517603	0.423703	0.612234	0
Composite_EVE	BRCA2	0.667818	0.0773229	1.16503	0.0283915	2.27246	0.519398	0.425123	0.614413	0
Composite_ESM1b	BRCA2	0.991418	0.312236	1.55097	0.00617282	0	0.516197	0.422412	0.610711	0
CV.VUS_AM	BRCA2	1.56785	0.523535	2.43299	0.00537297	9.70794	0.553999	-0.188002	1.34917	0.144876
CV.VUS_EVE	BRCA2	-0.0715669	-1.11047	0.967412	0.890369	77.7046	0.803108	-0.251891	2.02434	0.138809
CV.VUS_ESM1b	BRCA2	0.867765	-0.277177	1.76997	0.124908	0	0.482311	-0.210076	1.21495	0.17366
